# Association of rare variants in *ARSA* with Parkinson’s disease

**DOI:** 10.1101/2023.03.08.23286773

**Authors:** Konstantin Senkevich, Mariia Beletskaia, Aliza Dworkind, Eric Yu, Jamil Ahmad, Jennifer A. Ruskey, Farnaz Asayesh, Dan Spiegelman, Stanley Fahn, Cheryl Waters, Oury Monchi, Yves Dauvilliers, Nicolas Dupré, Lior Greenbaum, Sharon Hassin-Baer, Ilya Nagornov, Alexandr Tyurin, Irina Miliukhina, Alla Timofeeva, Anton Emelyanov, Ekaterina Zakharova, Roy N. Alcalay, Sofya Pchelina, Ziv Gan-Or

## Abstract

**Background:** Several lysosomal genes are associated with Parkinson’s disease (PD), yet the association between PD and *ARSA*, which encodes for the enzyme arylsulfatase A, remains controversial.

**Objectives:** To evaluate the association between rare *ARSA* variants and PD.

**Methods:** To study possible association of rare variants (minor allele frequency<0.01) in *ARSA* with PD, we performed burden analyses in six independent cohorts with a total of 5,801 PD patients and 20,475 controls, using optimized sequence Kernel association test (SKAT-O), followed by a meta-analysis.

**Results:** We found evidence for an association between functional *ARSA* variants and PD in four independent cohorts (P≤0.05 in each) and in the meta-analysis (P=0.042). We also found an association between loss-of-function variants and PD in the UKBB cohort (P=0.005) and in the meta-analysis (P=0.049). However, despite replicating in four independent cohorts, these results should be interpreted with caution as no association survived correction for multiple comparisons. Additionally, we describe two families with potential co-segregation of the *ARSA* variant p.E384K and PD.

**Conclusions:** Rare functional and loss-of-function *ARSA* variants may be associated with PD. Further replication in large case-control cohorts and in familial studies is required to confirm these associations.
