## Supplementary Table for "Association of rare variants in *ARSA* with Parkinson’s disease"

### Sheet: List of suppl tables
List of supplementary tables
Supplementary table 1	Study population
Supplementary table 2	Detailed information on the ARSA molecular inversion probes
Supplementary table 3	Coverage details for ARSA
Supplementary table 4	Rare ARSA variants for cohorts sequenced at McGill
Supplementary table 5	Rare ARSA variants for UKBB and AMP-PD cohorts
Supplementary table 6	Burden analysis
Supplementary table 7	Previous rare variants analysis of ARSA in PD

### Sheet: S_table1_population
Supplementary Table 1. Study population
Cohort	Cases			Controls
	N	Mean age ± SD	Males, %	N	Mean age ± SD	Males, %
Columbia cohort	917	65.73 (10.54)	622 (65%)	486	64.32 (10.06)	180 (36%)
Sheba cohort	683	63.11 (12.29)	421 (61%)	553	33.94 (8.18)	312 (69%)
McGill cohort	761	59.24 (10.76)	482 (63%)	549	54.94 (12.49)	230 (42%)
Pavlov and Human brain istitute cohort	497	65.6 (9.51)	217 (44%)	401	75.5 (11.34)	170 (42.4%)
UKBB	602	62.9 (5.33)	232 (38.5%)	15000	57.12 (8.01)	8,192 (54,6%)
AMP-PD	2341	64.66 (9.73)	1,459 (62%)	3486	64.66 (9.73)	1,459 (62%)
All cohorts	5801	-	-	20475	-	-
SD – standard deviation, UKBB – UK biobank, AMP-PD – Accelerating Medicines Partnership – Parkinson Disease.

### Sheet: S_table 2 MIPS_ARSA
Supplementary table 2 Detailed information on the ARSA molecular inversion probes
>mip_key	chr	ext_probe_start	ext_probe_stop	ext_probe_sequence	lig_probe_start	lig_probe_stop	lig_probe_copy	lig_probe_sequence	mip_scan_start_position	mip_scan_stop_position	scan_target_sequence	mip_sequence	feature_start_position	feature_stop_position	probe_strand	failure_flags	mip_name	gene
22:47095316-47095467/16,29/+	22	47095316	47095331	TGTGCTGTTGTGGTGG	47095439	47095467	1	ACTTTGCAAACGTGGGAGTTACTTTTAAA	47095332	47095438	ACTGAGGACACATCCATGGCCAGCGAGTCCCCTGTGGGAGAGAACGGCCGTGAGGGAAGGCAGCCCCCCTCCAGCCCCGCCCCATCCACTCCATCCCCTTCAATAGC	ACTTTGCAAACGTGGGAGTTACTTTTAAACTTCAGCTTCCCGATATCCGACGGTAGTGTTGTGCTGTTGTGGTGG	47095188	47095382	+	0	Lysosomal_MIPGene_2018_1472	ARSA
22:47095148-47095299/24,21/-	22	47095276	47095299	TGTCCCTGCTGGGCTACGGCTTCT	47095148	47095168	1	CCCGACTGCCTTCACAGATGT	47095169	47095275	ACGGGGACATCATCAAGGACAGTGAGAAGAAACGGTGGTTGGGTCTTGCCAGATACGACTTTTCAGGTAACTCAGAATAATGCAGACTCGCTCCCCGCTGGTCGTGC	CCCGACTGCCTTCACAGATGTCTTCAGCTTCCCGATATCCGACGGTAGTGTTGTCCCTGCTGGGCTACGGCTTCT	47095188	47095382	-	0	Lysosomal_MIPGene_2018_1473	ARSA
22:47095224-47095375/23,22/-	22	47095353	47095375	TTCTCTCCCACAGGGGACTCGCT	47095224	47095245	1	AACGGTGGTTGGGTCTTGCCAG	47095246	47095352	GGCCATGGATGTGTCCTCAGTCCACCACAACAGCACACTCCTTCGCTACTCCGTGTCCCTGCTGGGCTACGGCTTCTACGGGGACATCATCAAGGACAGTGAGAAGA	AACGGTGGTTGGGTCTTGCCAGCTTCAGCTTCCCGATATCCGACGGTAGTGTTTCTCTCCCACAGGGGACTCGCT	47095188	47095382	-	0	Lysosomal_MIPGene_2018_1474_SNP_a	ARSA
22:47095224-47095375/23,22/-	22	47095353	47095375	TTCTCTCCCACAGGGGACTCGCT	47095224	47095245	1	AACGGTGGTTTGGTCTTGCCAG	47095246	47095352	GGCCATGGATGTGTCCTCAGTCCACCACAACAGCACACTCCTTCGCTACTCCGTGTCCCTGCTGGGCTACGGCTTCTACGGGGACATCATCAAGGACAGTGAGAAGA	AACGGTGGTTTGGTCTTGCCAGCTTCAGCTTCCCGATATCCGACGGTAGTGTTTCTCTCCCACAGGGGACTCGCT	47095188	47095382	-	0	Lysosomal_MIPGene_2018_1474_SNP_b	ARSA
22:47097467-47097618/16,25/+	22	47097467	47097482	TGGGACAGGCCTGGGG	47097594	47097618	1	GCAGTCCGTTGACCCTGTAAAGGGA	47097483	47097593	GCGCAGGAGGCCCGGCTGCCACCGTGCGCATGCGCAGAGGAGGGGCTCACCAACAACGATATGCAGCGCCGAGGTTTCTGCGTCGCTGGTGCCCACGGTGGAGTAACACAC	GCAGTCCGTTGACCCTGTAAAGGGACTTCAGCTTCCCGATATCCGACGGTAGTGTTGGGACAGGCCTGGGG	47097511	47097627	+	0	Lysosomal_MIPGene_2018_1475	ARSA
22:47097555-47097706/18,27/+	22	47097555	47097572	GGTTTCTGCGTCGCTGGT	47097680	47097706	1	TGGTACCTCATTCCTTTCCTTCCATGG	47097573	47097679	GCCCACGGTGGAGTAACACACGCAGTCCGTTGACCCTGTAAAGGGAAAAAGAAGGTCCCAAATAGCATCAGAATAACAGAATTGTAATCGCCTCCCAATTCAGTGAG	TGGTACCTCATTCCTTTCCTTCCATGGCTTCAGCTTCCCGATATCCGACGGTAGTGTGGTTTCTGCGTCGCTGGT	47097511	47097627	+	0	Lysosomal_MIPGene_2018_1476	ARSA
22:47103843-47103994/16,29/-	22	47103979	47103994	CCAAGGGCCAGGTGTG	47103843	47103871	1	GCGGAGATGGTATGTTCAGCGAGGTGCTG	47103872	47103978	CAGGCTGCCCCTCCTGAAGCTGGAAGCCTCAGGCCTGCTGCGCTCAGAGGGCCGCACCTGCAGGAGCCCTGACCGGCTGTGTTCCTCCTGCAGCATCGTCTGTGTCG	GCGGAGATGGTATGTTCAGCGAGGTGCTGCTTCAGCTTCCCGATATCCGACGGTAGTGTCCAAGGGCCAGGTGTG	47103718	47103905	-	0	Lysosomal_MIPGene_2018_1477	ARSA
22:47103752-47103903/16,29/-	22	47103888	47103903	GCTGTGTTCCTCCTGC	47103752	47103780	1	GCTGGTCCCCAGTAGCCTCCGGATTGGAA	47103781	47103887	AGCATCGTCTGTGTCGGCGGAGATGGTATGTTCAGCGAGGTGCTGCACGGTCTGATTGGGAGGACGCAGAGGAGCGCCGGGGTCGACCAGAACCACCCCCGGGCTGT	GCTGGTCCCCAGTAGCCTCCGGATTGGAACTTCAGCTTCCCGATATCCGACGGTAGTGTGCTGTGTTCCTCCTGC	47103718	47103905	-	0	Lysosomal_MIPGene_2018_1478	ARSA
22:47103667-47103818/22,23/+	22	47103667	47103688	GGTGGCTACTTGTGCAGAACAA	47103796	47103818	1	TTCTGGTCGACCCCGGCGCTCCT	47103689	47103795	TTCCTAAGGACGGGAACGAAGAGAACAGAGAATGCCAGGCCGGCTCCATACCTGCGGGAATGATTCCAATCCGGAGGCTACTGGGGACCAGCACAGCCCGGGGGTGG	TTCTGGTCGACCCCGGCGCTCCTCTTCAGCTTCCCGATATCCGACGGTAGTGTGGTGGCTACTTGTGCAGAACAA	47103718	47103905	+	0	Lysosomal_MIPGene_2018_1479	ARSA
22:47106906-47107057/16,29/-	22	47107042	47107057	TTTCCCCACAGTTACT	47106906	47106934	1	GTTCTACCCACCTCTCAGTTTTGAGAGCT	47106935	47107041	GAACATGCTAATCAGGCCAAGGAGACTCTGTATGAGATTAACATAGACAAATACGACGGGTGAGTAAGCCGTCTTTCATCGCCATCAAGTCCATTGTTAATGAAAAA	GTTCTACCCACCTCTCAGTTTTGAGAGCTCTTCAGCTTCCCGATATCCGACGGTAGTGTTTTCCCCACAGTTACT	47106961	47107066	-	0	Lysosomal_MIPGene_2018_1480	ARSA
22:47106998-47107149/16,29/-	22	47107134	47107149	GAAGGTGTTACAGGAA	47106998	47107026	1	GCCAAGGAGACTCTGTATGAGATTAACAT	47107027	47107133	CTCATTTTAAAAGAATGGATGATTTGCCTTTTACGTGAGGACTCACAGATGTGAATATAAACTGTGTGATGTAATTTTTCCCCACAGTTACTGAACATGCTAATCAG	GCCAAGGAGACTCTGTATGAGATTAACATCTTCAGCTTCCCGATATCCGACGGTAGTGTGAAGGTGTTACAGGAA	47106961	47107066	-	0	Lysosomal_MIPGene_2018_1481	ARSA
22:47107997-47108148/21,24/+	22	47107997	47108017	CGTCTCTAGTGACTATACTTG	47108125	47108148	1	TCCGCTTGCCTTGTCCTTTTCCTC	47108018	47108124	AATCATTCTCAAACTTACTTCTACATAGTTAACATAGAATTTGTTACCGATGATGTCAGTGGTGATGGAGGCTAAGGTGAACAGTGGTGCCACTTTTCTTTCATATA	TCCGCTTGCCTTGTCCTTTTCCTCCTTCAGCTTCCCGATATCCGACGGTAGTGTCGTCTCTAGTGACTATACTTG	47108043	47108210	+	0	Lysosomal_MIPGene_2018_1482	ARSA
22:47108105-47108256/16,29/+	22	47108105	47108120	TGCCACTTTTCTTTCA	47108228	47108256	1	CAAAATCAAAACGAAGAGCTCTGTTACTG	47108121	47108227	TATATCCGCTTGCCTTGTCCTTTTCCTCCAAACGGGTTGATAAATACCAGTAAATGCTTTGGTCTGGACGCTGTAAGACAACAACATGTAAATAACAACGAAAATAA	CAAAATCAAAACGAAGAGCTCTGTTACTGCTTCAGCTTCCCGATATCCGACGGTAGTGTTGCCACTTTTCTTTCA	47108043	47108210	+	0	Lysosomal_MIPGene_2018_1483	ARSA
22:47115909-47116060/16,29/-	22	47116045	47116060	AGGTGACTTTCTGGTG	47115909	47115937	1	GCGCATGCCTGATTGGGTGATCTTCCTGA	47115938	47116044	TCCAGAGGAGCAGCTGTGTCACTTGTGGCTGCAGACCCTGCGGGAGATGCTGGAGAAGCTGAGTACGTGTGTGTTTGGACTGAGAGACAGGATGGCCGTGGTGGCAT	GCGCATGCCTGATTGGGTGATCTTCCTGACTTCAGCTTCCCGATATCCGACGGTAGTGTAGGTGACTTTCTGGTG	47115961	47116125	-	0	Lysosomal_MIPGene_2018_1484_SNP_a	ARSA
22:47115909-47116060/16,29/-	22	47116045	47116060	AGGTGACTTTCTGGTG	47115909	47115937	1	GCGCATGCCTGACTGGGTGATCTTCCTGA	47115938	47116044	TCCAGAGGAGCAGCTGTGTCACTTGTGGCTGCAGACCCTGCGGGAGATGCTGGAGAAGCTGAGTACGTGTGTGTTTGGACTGAGAGACAGGATGGCCGTGGTGGCAT	GCGCATGCCTGACTGGGTGATCTTCCTGACTTCAGCTTCCCGATATCCGACGGTAGTGTAGGTGACTTTCTGGTG	47115961	47116125	-	0	Lysosomal_MIPGene_2018_1484_SNP_b	ARSA
22:47116027-47116178/16,29/+	22	47116027	47116042	CACAGCTGCTCCTCTG	47116150	47116178	1	CACTGACAAAACCTCAAGTGAATATGCAC	47116043	47116149	GACACCAGAAAGTCACCTGCGCCCACTTCCAGCGGTGCCGTCGTGCTCTCTTTACACAGTGAACTGCACAGAAGCAAGCATGCTCGTTAGTGCAAAGTTTGCAGGGT	CACTGACAAAACCTCAAGTGAATATGCACCTTCAGCTTCCCGATATCCGACGGTAGTGTCACAGCTGCTCCTCTG	47115961	47116125	+	0	Lysosomal_MIPGene_2018_1485	ARSA
22:47116733-47116884/21,23/+	22	47116733	47116753	GTTCCCTCTCGTGTAATCTAC	47116862	47116884	1	CGTCTGTTTCCTCAACGGCGATG	47116754	47116861	ATAGAATTAATGAAGAATGTGGGAGAAGACATTTAGGCTTATCACCTGTAAAAGCGTAAGGCTTTTCCATTTTCTGCCATTTTCCACTGCCTTGATGTTTCCCGTGAA	CGTCTGTTTCCTCAACGGCGATGCTTCAGCTTCCCGATATCCGACGGTAGTGTGTTCCCTCTCGTGTAATCTAC	47116777	47116932	+	0	Lysosomal_MIPGene_2018_1486	ARSA
22:47116831-47116982/16,29/+	22	47116831	47116846	CATTTTCCACTGCCTT	47116954	47116982	1	ATCCACACAGGTAAAATCAGTCCAACTCC	47116847	47116953	GATGTTTCCCGTGAACGTCTGTTTCCTCAACGGCGATGATCTCAGATACAGGCACAGAGCAGGCATCTGTAAAAACACCACGTCCTTCTGTCAAAGAATTCGTCAGA	ATCCACACAGGTAAAATCAGTCCAACTCCCTTCAGCTTCCCGATATCCGACGGTAGTGTCATTTTCCACTGCCTT	47116777	47116932	+	0	Lysosomal_MIPGene_2018_1487	ARSA
22:47133977-47134128/16,28/-	22	47134113	47134128	GGGCCACTGCAGGGGC	47133977	47134004	1	GTGGGTGAAGCAGCAGCGCTGCGCCGTG	47134005	47134112	CGCTAACGGTCCGGCGCCCCTCGGCGTCCGCGCGCCCCCAGCCTGGCGGACGAGCCCGGCGGCGGAGATGGGGGCGACGGGGGCGGCGGAGCCGCTGCAATCCGTGCT	GTGGGTGAAGCAGCAGCGCTGCGCCGTGCTTCAGCTTCCCGATATCCGACGGTAGTGTGGGCCACTGCAGGGGC	47133882	47134172	-	0	Lysosomal_MIPGene_2018_1488	ARSA
22:47133800-47133951/16,24/-	22	47133936	47133951	TGCGCTGGTGGCGGAG	47133800	47133823	1	GGTGCAGGGAGCGAGCGGCTGTGG	47133824	47133935	CCCGGGGCCCGGAGCCGGCGCCCCCGGCGCGGGTGAGTGTCGCCGCCGCCCGGGTTCGGCCGGACCTGGCCAGGGAGCGGGGGCGGCTTGGGGGACCCGGCTGGGGGGACCG	GGTGCAGGGAGCGAGCGGCTGTGGCTTCAGCTTCCCGATATCCGACGGTAGTGTTGCGCTGGTGGCGGAG	47133882	47134172	-	0	Lysosomal_MIPGene_2018_1489	ARSA
22:47133894-47134045/22,18/-	22	47134024	47134045	ATGGGGGCGACGGGGGCGGCGG	47133894	47133911	1	CGGCGCGGGTGAGTGTCG	47133912	47134023	AGCCGCTGCAATCCGTGCTGTGGGTGAAGCAGCAGCGCTGCGCCGTGAGCCTGGAGCCCGCGCGGGCTCTGCTGCGCTGGTGGCGGAGCCCGGGGCCCGGAGCCGGCGCCCC	CGGCGCGGGTGAGTGTCGCTTCAGCTTCCCGATATCCGACGGTAGTGTATGGGGGCGACGGGGGCGGCGG	47133882	47134172	-	0	Lysosomal_MIPGene_2018_1491	ARSA
22:51063834-51063985/17,24/+	22	51063834	51063850	AGTCAGAGAGCTGGAGG	51063962	51063985	1	GAGGGGTCAGCAGGTCGGGGGGAG	51063851	51063961	CGTGGCAGGCAGGGTCTGCAGTGGTATCACTGTGGGCAGAGCCTGGGGAGGGGGCCAATTCTGTGCACAGGGCAAGGGCGAGAGGAGGGGCCAGGGATCTAGGGCTCCGGG	GAGGGGTCAGCAGGTCGGGGGGAGCTTCAGCTTCCCGATATCCGACGGTAGTGTAGTCAGAGAGCTGGAGG	51061160	51064129	+	0	Lysosomal_MIPGene_2018_1494	ARSA
22:51064010-51064161/16,28/-	22	51064146	51064161	TGTGCAGTGCTTGGGG	51064010	51064037	1	GGAAAGTACAAGGCTCACTTCTTCACCC	51064038	51064145	CCTGCCCCGCCCCGTGACCCCTGACTCTGCCCCCAGAGCCCTCGGCAGTCTCTCTTCTTCTACCCGTCCTACCCAGACGAGGTCCGTGGGGTTTTTGCTGTGCGGACT	GGAAAGTACAAGGCTCACTTCTTCACCCCTTCAGCTTCCCGATATCCGACGGTAGTGTTGTGCAGTGCTTGGGG	51061160	51064129	-	0	Lysosomal_MIPGene_2018_1495	ARSA
22:51063909-51064060/16,29/-	22	51064045	51064060	GTGGGGTTTTTGCTGT	51063909	51063937	1	CTCCTCTCGCCCTTGCCCTGTGCACAGAA	51063938	51064044	GCGGACTGGAAAGTACAAGGCTCACTTCTTCACCCAGGGTAACCCCTCCCCGTGGATCCCTCCCCCCGACCTGCTGACCCCTCCCCGGAGCCCTAGATCCCTGGCCC	CTCCTCTCGCCCTTGCCCTGTGCACAGAACTTCAGCTTCCCGATATCCGACGGTAGTGTGTGGGGTTTTTGCTGT	51061160	51064129	-	0	Lysosomal_MIPGene_2018_1496	ARSA
22:51063670-51063821/21,22/-	22	51063801	51063821	CCGCTGCTCTATGACCTGTCC	51063670	51063691	1	CTGTGACCTTCGGCCCCAGCCA	51063692	51063800	AAGGACCCTGGTGAGAACTACAACCTGCTGGGGGGTGTGGCCGGGGCCACCCCAGAGGTGCTGCAAGCCCTGAAACAGCTTCAGCTGCTCAAGGCCCAGTTAGACGCAG	CTGTGACCTTCGGCCCCAGCCACTTCAGCTTCCCGATATCCGACGGTAGTGTCCGCTGCTCTATGACCTGTCC	51061160	51064129	-	0	Lysosomal_MIPGene_2018_1498	ARSA
22:51063583-51063734/16,29/+	22	51063583	51063598	GGATCTGGGCAATGGC	51063706	51063734	1	GCCTTGAGCAGCTGAAGCTGTTTCAGGGC	51063599	51063705	AGCAAGCTGGGCGGGGGGTGCAGCCAGGATGACAGCAGATCTGCAGGGCGGGGTCCTCGCCCCGGGCCACCTGGCTGGGGCCGAAGGTCACAGCTGCGTCTAACTGG	GCCTTGAGCAGCTGAAGCTGTTTCAGGGCCTTCAGCTTCCCGATATCCGACGGTAGTGTGGATCTGGGCAATGGC	51061160	51064129	+	0	Lysosomal_MIPGene_2018_1499	ARSA
22:51063735-51063886/16,28/+	22	51063735	51063750	TTGCAGCACCTCTGGG	51063859	51063886	1	GCAGGGTCTGCAGTGGTATCACTGTGGG	51063751	51063858	GTGGCCCCGGCCACACCCCCCAGCAGGTTGTAGTTCTCACCAGGGTCCTTGGACAGGTCATAGAGCAGCGGGGGCTCATGAGCAGTCAGAGAGCTGGAGGCGTGGCAG	GCAGGGTCTGCAGTGGTATCACTGTGGGCTTCAGCTTCCCGATATCCGACGGTAGTGTTTGCAGCACCTCTGGG	51061160	51064129	+	0	Lysosomal_MIPGene_2018_1503	ARSA
22:51063489-51063640/16,27/-	22	51063625	51063640	AGATCTGCTGTCATCC	51063489	51063515	1	GCTCAGGTGTCTGGAGGGGGTTTGTGC	51063516	51063624	TGGCTGCACCCCCCGCCCAGCTTGCTGCCATTGCCCAGATCCCCATGCCTGAGGGCCCCTCGGCTGGCCTGGGCATGTGATGGCTCCTCACTGGGAGCCTGTGGGGGAG	GCTCAGGTGTCTGGAGGGGGTTTGTGCCTTCAGCTTCCCGATATCCGACGGTAGTGTAGATCTGCTGTCATCC	51061160	51064129	-	0	Lysosomal_MIPGene_2018_1505	ARSA
22:51063443-51063594/16,29/-	22	51063579	51063594	TTGCCCAGATCCCCAT	51063443	51063471	1	CCAGTGGAGACTTGCAGATGTGACAATTC	51063472	51063578	GCCTGAGGGCCCCTCGGCTGGCCTGGGCATGTGATGGCTCCTCACTGGGAGCCTGTGGGGGAGGCTCAGGTGTCTGGAGGGGGTTTGTGCCTGATAACGTAATAACA	CCAGTGGAGACTTGCAGATGTGACAATTCCTTCAGCTTCCCGATATCCGACGGTAGTGTTTGCCCAGATCCCCAT	51061160	51064129	-	0	Lysosomal_MIPGene_2018_1524	ARSA
22:51064390-51064541/16,29/+	22	51064390	51064405	TGAGGTCAAAGCCATC	51064513	51064541	1	GTCACTCAGTTCGCCATCAAGGTTGGGGT	51064406	51064512	CAAGGTGACATTGGGCAGTGGGGCCCCAGCCAGGGCTGCCAGGGTAGGCAGCAGGTCCAGGGAGCTGGCCAGCTCGTGGGTCACGCCTGGGGGCAGGAGGCTGGTCA	GTCACTCAGTTCGCCATCAAGGTTGGGGTCTTCAGCTTCCCGATATCCGACGGTAGTGTTGAGGTCAAAGCCATC	51064342	51064726	+	0	Lysosomal_MIPGene_2018_1525	ARSA
22:51064309-51064460/18,23/+	22	51064309	51064326	AGGGGAAGGCCAGGACAG	51064438	51064460	1	GGGCTGCCAGGGTAGGCAGCAGG	51064327	51064437	GGGCCAAGGATCTGGGATCAGGGGTCACCGGCCCTACCTTGCCTGTGCCCAGCAGCAGGGGGCTGAGGTCAAAGCCATCCAAGGTGACATTGGGCAGTGGGGCCCCAGCCA	GGGCTGCCAGGGTAGGCAGCAGGCTTCAGCTTCCCGATATCCGACGGTAGTGTAGGGGAAGGCCAGGACAG	51064342	51064726	+	0	Lysosomal_MIPGene_2018_1526	ARSA

### Sheet: S_table 3 Coverage
Supplementary Table 3 Coverage details for ARSA
Cohort	Average coverage of ARSA	30x
Columbia cohort	781.6X	0.98
Sheba cohort	1118X	0.99
McGill cohort	714X	0.99
Pavlov and Human brain istitute	2477X	0.99

### Sheet: S_tabl4_McGill_cohorts
Cohort	Position		SNP	Variant	types of variants	exon	nt change	AA change	N (Cases)	N (Controls)	Affected MAF	Unaffected MAF	Freq. gnomAD ALL genome	Freq. gnomAD (ASJ population)	Freq. gnomAD NFE population	CADD_phred	Varsome
McGill									761	549
	22:51063558		rs377187248:C:T	UTR3			c.*15G>A		1	0	0.0004704	0	9.691e-05	0.0066	6.671e-05		Uncertain significance
	22:51063635		rs755974448:A:G	exonic	nonsynonymous_SNV	exon8	c.T1468C	p.C490R	1	0	0.0004713	0				24.8	Uncertain significance/ Likely Pathogenic
	22:51063649		22:51063649:G:A	exonic	nonsynonymous_SNV	exon8	c.C1454T	p.P485L	1	0	0.0004704	0				25.7	Uncertain Significance
	22:51063656		rs148352371:C:T	exonic	nonsynonymous_SNV	exon8	c.G1447A	p.E483K	3	0	0.001411	0	0.0023	0	0.0003	4.657	Uncertain significance/ likely pathogenic
	22:51063696		rs764962721:G:A	exonic	synonymous_SNV	exon8	c.C1407T	p.D469D	1	0	0.0004836	0	9.697e-05	0	6.671e-05		Likely Benign
	22:51063726		22:51063726:T:C	exonic	synonymous_SNV	exon8	c.A1377G	p.K459K	1	0	0.0004704	0					Likely Benign
	22:51063740		22:51063740:G:T	exonic	nonsynonymous_SNV	exon8	c.C1363A	p.L455M	1	0	0.0004704	0	3.232e-05	0	0	8.294	Uncertain significance/ Likely Pathogenic
	22:51063769		rs540762357:C:A	exonic	nonsynonymous_SNV	exon8	c.G1334T	p.G445V	1	0	0.0004704	0	3.234e-05	0	6.676e-05	11.39	Uncertain significance/ likely pathogenic
	22:51063820		rs28940893:G:A	exonic	nonsynonymous_SNV	exon8	c.C1283T	p.P428L	1	0	0.0004704	0	0.0003	0	0.0005	33	Likely Pathogenic
	22:51064357		22:51064357:G:T	intronic					1	0	0.0004753	0					Likely Benign
	22:51064469		rs147027229:G:A	exonic	synonymous_SNV	exon6	c.C1002T	p.S334S	8	1	0.003763	0.001155	0.0035	0.0033	0.0033		Benign
	22:51064482		22:51064482:T:C	exonic	nonsynonymous_SNV	exon6	c.A989G	p.H330R	1	0	0.0004704	0				2.457	Uncertain Significance
	22:51064643		rs370250328:C:T	exonic	synonymous_SNV	exon5	c.G918A	p.T306T	0	2	0	0.002309	3.236e-05	0	6.68e-05		Likely Benign
	22:51064649		22:51064649:C:T	exonic	synonymous_SNV	exon5	c.G912A	p.K304K	1	0	0.0004704	0					Uncertain Significance
	22:51064658		rs754848014:C:T	exonic	synonymous_SNV	exon5	c.G903A	p.R301R	1	0	0.0004704	0					Likely Benign
	22:51064663		22:51064663:A:C	exonic	nonsynonymous_SNV	exon5	c.T898G	p.L300V	2	0	0.0009407	0				23.2	Likely Pathogenic
	22:51064679		rs772592144:G:A	exonic	synonymous_SNV	exon5	c.C882T	p.G294G	1	0	0.0004717	0					Likely Benign
	22:51065108		rs372250391:C:G	exonic	nonsynonymous_SNV	exon4	c.G765C	p.E255D	1	0	0.0004704	0				25.6	Likely Pathogenic
	22:51065242		22:51065242:G:T	intronic					1	0	0.0004708	0					Likely Benign
	22:51065269		rs74315468:G:A	exonic	nonsynonymous_SNV	exon3	c.C677T	p.A226V	1	0	0.0004713	0	6.468e-05	0	0	29.2	Likely Pathogenic
	22:51065787		22:51065787:G:A	exonic	nonsynonymous_SNV	exon2	c.C272T	p.P91L	1	0	0.0004713	0				27.7	Uncertain significance/ Likely Pathogenic
	22:51065837		rs756812838:G:A	intronic_splicing		exon3	c.225-3C>T		1	0	0.0004704	0					Uncertain significance
	22:51066059		22:51066059:T:C	exonic	nonsynonymous_SNV	exon2	c.A149G	p.N50S	1	0	0.0004817	0				24.3	Uncertain significance/ Likely Pathogenic
Columbia									917	486
	22:51063499		22:51063499:C:A	UTR			c.*74G>T		0	1	0	0.001046					uncertain significance
	22:51063558		rs377187248:C:T	UTR			c.*15G>A		6	4	0.003311	0.004184	9.69e-05	0.0066	6.67e-05		uncertain significance
	22:51063651		22:51063651:G:A	exonic	synonymous_SNV	exon9	c.C1452T	p.D398D	0	1	0	0.001046					likely benign
	22:51063656		rs148352371:C:T	exonic	nonsynonymous_SNV	exon9	c.G1447A	p.E483K	3	1	0.001659	0.001046	0.0023	0	0.0003	4.657	uncertain significance/ likely pathogenic
	22:51063778		rs6151427:T:C	exonic	nonsynonymous_SNV	exon9	c.A1325G	p.N442S	0	1	0	0.001044	0.0008	0	0	14.67	uncertain significance/ likely pathogenic
	22:51063820		rs28940893:G:A	exonic	nonsynonymous_SNV	exon9	c.C1283T	p.P428L	0	1	0	0.001044	0.0003	0	0.0005	33	likely pathogenic
	22:51064342		22:51064342:G:A	intronic		exon8	c.1107+2T>C		0	1	0	0.001059					uncertain significance
	22:51064347		22:51064347:G:A	intronic					1	0	0.000558	0					uncertain significance
	22:51064362		22:51064362:A:G	intronic_splicing		exon8	c.1107+2T		0	1	0	0.001044				25.2	pathogenic
	22:51064374		22:51064374:C:T	exonic	nonsynonymous_SNV	exon7	c.G1097A	p.G366D	1	0	0.0005513	0				18.78	uncertain significance/ likely pathogenic
	22:51064413		22:51064413:A:T	exonic	nonsynonymous_SNV	exon7	c.T1058A	p.V353D	0	1	0	0.001044				23.6	uncertain significance/ likely pathogenic
	22:51064469		rs147027229:G:A	exonic	synonymous_SNV	exon7	c.C1002T	p.S334S	3	3	0.001656	0.003132	0.0035	0.0033	0.0033		benign
	22:51064648		22:51064648:C:T	exonic	nonsynonymous_SNV	exon6	c.G913A	p.G305R	1	0	0.0005513	0				29.9	likely pathogenic
	22:51065223		22:51065223:G:T	intronic					0	1	0	0.001044					uncertain significance
	22:51065241		22:51065241:G:T	intronic					0	1	0	0.001044					uncertain significance
	22:51065247		22:51065247:G:T	intronic					0	1	0	0.001044					uncertain significance
	22:51065610		rs199476375:G:A	exonic	nonsynonymous_SNV	exon3	c.C449T	p.P150L	0	1	0	0.001044				29.1	pathogenic
	22:51065623		rs747725187:A:G	exonic	nonsynonymous_SNV	exon3	c.T436C	p.F146L	0	1	0	0.001044				28	uncertain significance/ likely pathogenic
	22:51065816		rs6151410:G:A	exonic	synonymous_SNV	exon3	c.C243T	p.G81G	4	3	0.002205	0.003132	0.0207	0	0.0002		benign
	22:51065832		22:51065832:G:T	exonic_splicing	nonsynonymous_SNV	exon3	c.C227A	p.A76D	0	1	0	0.001044				29.7	uncertain significance/ likely pathogenic
	22:51065870		22:51065870:GA:G	intronic					0	1	0	0.001044					uncertain significance
	22:51065871		22:51065871:A:del	intronic					0	1	0	0.001046					uncertain significance
Sheba									683	553
	22:51063510		22:51063510:C:T	UTR3			c.*63G>A		1	0	0.0007496	0					uncertain significance
	22:51063558		rs377187248:C:T	UTR3			c.*15G>A		9	5	0.006767	0.004604	9.691e-05	0.0066	6.671e-05		uncertain significance
	22:51063566		22:51063566:G:T	UTR3			c.*7C>A		0	1	0	0.0009208					uncertain significance
	22:51063656		rs148352371:C:T	exonic	nonsynonymous_SNV	exon9	c.G1447A	p.E483K	1	2	0.0007508	0.001852	0.0023	0	0.0003	4.657	uncertain significance/ likely pathogenic
	22:51063675		22:51063675:G:T	exonic	synonymous_SNV	exon9	c.C1428A	p.P476P	1	0	0.0007576	0					likely benign
	22:51063769		rs540762357:C:A	exonic	nonsynonymous_SNV	exon9	c.G1334T	p.G445V	1	0	0.0007496	0	3.234e-05	0	6.676e-05	11.39	uncertain significance/ likely pathogenic
	22:51064330		22:51064330:C:A	intronic					1	0	0.0007541	0					uncertain significance
	22:51064371		22:51064371:G:A	exonic	nonsynonymous_SNV	exon7	c.C1100T	p.T367	1	0	0.0007508	0				19.93	uncertain significance/ likely pathogenic
	22:51064387		22:51064387:G:T	exonic	nonsynonymous_SNV	exon7	c.C1084A	p.P362T	1	0	0.0007508	0				25.3	uncertain significance/ likely pathogenic
	22:51064391		22:51064391:G:T	exonic	synonymous_SNV	exon6	c.C822A	p.L274L	1	0	0.0007496	0					Likely Benign
	22:51064469		rs147027229:G:A	exonic	synonymous_SNV	exon7	c.C1002T	p.S334S	2	5	0.001499	0.004604	0.0035	0.0033	0.0033		benign
	22:51064630		22:51064630:C:A	exonic	nonsynonymous_SNV	exon6	c.G931T	p.G311C	1	0	0.0007496	0				35	likely pathogenic
	22:51064651		22:51064651:T:C	exonic	nonsynonymous_SNV	exon6	c.A910G	p.K304E	1	1	0	0.0009208				26.4	likely pathogenic
	22:51064656		rs74315484:C:A	exonic	nonsynonymous_SNV	exon6	c.G905T	p.C302F	1	0	0.0007508	0				25.8	likely pathogenic
	22:51064663		22:51064663:A:C	exonic	nonsynonymous_SNV	exon6	c.T898G	p.L300V	0	1	0	0.0009242				23.2	likely pathogenic
	22:51065816		rs6151410:G:A	exonic	synonymous_SNV	exon3	c.C243T	p.G81G	7	1	0.005263	0.0009208	0.0207	0	0.0002		benign
	22:51066029		22:51066029:C:T	exonic	nonsynonymous_SNV	exon2	c.G179A	p.R60Q	1	0	0.0007874	0					Likely Pathogenic
	22:51066066		22:51066066:T:C	exonic	nonsynonymous_SNV	exon2	c.A142G	p.T48A	1	0	0.0007519	0				25.4	uncertain significance/ likely pathogenic
	22:51066075		22:51066075:T:C	exonic	nonsynonymous_SNV	exon2	c.A133G	p.S45G	0	1	0	0.0009225				22.8	uncertain significance/ likely pathogenic
Pavlov and Human brain istitute									497	401
	22:51066107		22:51066107:C:A	exonic	nonsynonymous_SNV	exon2	c.G101T	p.G34V	1	0	0.00101	0					Uncertain Significance P
	22:51066099		22:51066099:C:A	exonic	nonsynonymous_SNV	exon2	c.G109T	p.D37Y	1	0	0.001006	0					Likely Pathogenic
	22:51066096		22:51066096:G:A	exonic	synonymous_SNV	exon2	c.C112T	p.L38L	1	0	0.002012	0					Likely Benign
	22:51066093		rs752949477:C:T	exonic	nonsynonymous_SNV	exon2	c.G115A	p.G39S	1	0	0.001006	0	3.241e-05	0	6.7e-05		Uncertain Significance
	22:51066084		22:51066084:C:A	exonic	nonsynonymous_SNV	exon2	c.G124T	p.G42W	0	1	0	0.001247					Uncertain Significance P
	22:51066084		22:51066084:C:T	exonic	nonsynonymous_SNV	exon2	c.G124A	p.G42R	1	0	0.001006	0					Uncertain Significance
	22:51066076		22:51066076:G:T	exonic	synonymous_SNV	exon2	c.C132A	p.P44P	1	0	0.001006	0					Likely Benign
	22:51066061		22:51066061:G:T	exonic	synonymous_SNV	exon2	c.C147A	p.P49P	1	0	0.001008	0					Likely Benign
	22:51066044		rs757898966:G:A	exonic	nonsynonymous_SNV	exon2	c.C164T	p.A55V	1	0	0.001008	0					Uncertain Significance
	22:51066043		rs1009808245:C:T	exonic	synonymous_SNV	exon2	c.G165A	p.A55A	1	0	0.001008	0					Likely Benign
	22:51066040		22:51066040:C:A	exonic	synonymous_SNV	exon2	c.G168T	p.A56A	1	0	0.001008	0					Likely Benign
	22:51066039		22:51066039:C:A	exonic	stopgain	exon2	c.G169T	p.G57X	1	0	0.001008	0					Likely Pathogenic
	22:51066029		rs750005732:C:A	exonic	nonsynonymous_SNV	exon2	c.G179T	p.R60L	1	0	0.001006	0					Likely Pathogenic
	22:51065866		22:51065866:G:T	intronic					0	1	0	0.001247					Likely Benign
	22:51065830		22:51065830:C:T	exonic_splicing	nonsynonymous_SNV	exon3	c.G229A	p.A77T	0	1	0	0.001247					Uncertain Significance P
	22:51065819		22:51065819:G:C	exonic	synonymous_SNV	exon3	c.C240G	p.T80T	0	1	0	0.001247					Likely Benign
	22:51065816		rs6151410:G:A	exonic	synonymous_SNV	exon3	c.C243T	p.G81G	2	1	0.002012	0.001253	0.0207	0	0.0002		Benign
	22:51065810		22:51065810:G:T	exonic	synonymous_SNV	exon3	c.C249A	p.L83L	1	0	0.001012	0					Likely Benign
	22:51065640		rs745884435:T:TG	exonic	frameshift_insertion	exon2	c.160dupC	p.H54fs	1	0	0.001006	0	0.0002	0	0		Pathogenic
	22:51065240		22:51065240:G:T	intronic					1	0	0.001006	0					Likely Benign
	22:51065222		22:51065222:G:A	intronic					0	1	0	0.001247					Likely Benign
	22:51065221		22:51065221:G:T	intronic					1	0	0.001006	0					Likely Benign
	22:51064700		22:51064700:C:A	exonic	nonsynonymous_SNV	exon5	c.G603T	p.E201D	1	0	0.001006	0					Uncertain Significance P
	22:51064697		22:51064697:G:A	exonic	synonymous_SNV	exon5	c.C606T	p.T202T	1	0	0.001006	0					Likely Benign
	22:51064680		22:51064680:C:T	exonic	nonsynonymous_SNV	exon5	c.G623A	p.G208D	1	0	0.001008	0					Likely Pathogenic
	22:51064678		rs199476349:C:T	exonic	nonsynonymous_SNV	exon5	c.G625A	p.G209S	1	0	0.001006	0					Pathogenic
	22:51064674		22:51064674:C:A	exonic	nonsynonymous_SNV	exon5	c.G629T	p.C210F	0	1	0	0.001247					Uncertain Significance LP
	22:51064649		22:51064649:C:A	exonic	nonsynonymous_SNV	exon5	c.G654T	p.K218N	1	0	0.001008	0					Uncertain Significance P
	22:51064641		rs757313822:G:T	exonic	nonsynonymous_SNV	exon5	c.C662A	p.T221N	1	0	0.001006	0					Uncertain Significance P
	22:51064620		22:51064620:T:C	exonic	nonsynonymous_SNV	exon5	c.A683G	p.E228G	1	0	0.001042	0					Likely Pathogenic
	22:51064469		rs147027229:G:A	exonic	synonymous_SNV	exon6	c.C744T	p.S248S	5	6	0.005081	0.007519	0.0035	0.0033	0.0033		Benign
	22:51064386		22:51064386:G:A	exonic	nonsynonymous_SNV	exon6	c.C827T	p.P276L	1	0	0.001008	0					Uncertain Significance
	22:51064386		22:51064386:G:T	exonic	nonsynonymous_SNV	exon6	c.C827A	p.P276H	1	0	0.001008	0					Uncertain Significance
	22:51064384		22:51064384:G:T	exonic	nonsynonymous_SNV	exon6	c.C829A	p.L277M	1	0	0.001008	0					Uncertain Significance
	22:51064381		22:51064381:G:T	exonic	nonsynonymous_SNV	exon6	c.C832A	p.L278M	1	0	0.001006	0					Uncertain Significance
	22:51064369		22:51064369:C:T	exonic_splicing	nonsynonymous_SNV	exon6	c.G844A	p.G282S	0	2	0	0.0025					Uncertain Significance
	22:51063707		22:51063707:C:A	exonic	nonsynonymous_SNV	exon8	c.G1138T	p.A380S	1	0	0.001025	0					Uncertain Significance
	22:51063663		22:51063663:G:A	exonic	synonymous_SNV	exon8	c.C1182T	p.A394A	1	0	0.00101	0					Likely Benign
	22:51063662		rs747443475:G:A	exonic	nonsynonymous_SNV	exon8	c.C1183T	p.R395W	1	0	0.00101	0	6.467e-05	0	0.0001		Uncertain Significance
	22:51063648		22:51063648:G:T	exonic	synonymous_SNV	exon8	c.C1197A	p.P399P	1	0	0.001012	0					Likely Benign
	22:51063558		rs377187248:C:T	UTR3			c.*15G>A		1	0	0.001006	0	9.691e-05	0.0066	6.671e-05		Likely Benign
	22:51063520		22:51063520:C:A	UTR3			c.*53G>T		1	0	0.001006	0					Likely Benign
	22:51063515		22:51063515:C:A	UTR3			c.*58G>T		1	0	0.001008	0					Likely Benign
	22:51063502		22:51063502:C:A	UTR3			c.*71G>T		1	0	0.001006	0					Likely Benign
	22:51063500		22:51063500:C:A	UTR3			c.*73G>T		0	1	0	0.001247					Likely Benign
	22:51063498		22:51063498:C:A	UTR3			c.*75G>T		1	0	0.001006	0					Likely Benign
	22:51063496		22:51063496:C:A	UTR3			c.*77G>T		1	0	0.00101	0					Likely Benign

### Sheet: S_table_5_UKBB_AMP_PD
Supplementary table 6. Rare functional ARSA variants from UKBB and AMP-PD cohorts
Rare ARSA variants from UKBB cohort
CHR	Position (hg38)	SNP	Location	types of variants	exon	nt change	AA change	N (Cases)	N (Controls)	Affected MAF	Unaffected MAF	CADD_phred
22	50625113	chr22:50625113	UTR3	.		c.*32C>T		0	1	0	3.334e-05	.
22	50625160	chr22:50625160	exonic	synonymous SNV	exon8	c.A1257G	p.P419P	0	1	0	3.333e-05	.
22	50625183	chr22:50625183	exonic	nonsynonymous SNV	exon8	c.C1234T	p.R412C	0	1	0	3.333e-05	9.502
22	50625338	chr22:50625338	exonic	nonsynonymous SNV	exon8	c.G1079C	p.G360A	0	2	0	6.667e-05	7.861
22	50625479	chr22:50625479	intronic	.				0	1	0	3.333e-05	.
22	50625531	chr22:50625531	intronic	.				0	1	0	3.337e-05	.
22	50625588	chr22:50625588	exonic	nonsynonymous SNV	exon7	c.T943C	p.F315L	0	1	0	3.334e-05	24.4
22	50625612	chr22:50625612	exonic	nonsynonymous SNV	exon7	c.A919G	p.T307A	0	1	0	3.333e-05	8.133
22	50625614	chr22:50625614	exonic	nonsynonymous SNV	exon7	c.G917A	p.R306Q	0	1	0	3.334e-05	32
22	50625655	chr22:50625655	exonic	synonymous SNV	exon7	c.C876T	p.Y292Y	0	1	0	3.333e-05	.
22	50625709	chr22:50625709	intronic	.				0	1	0	3.405e-05	.
22	50625710	chr22:50625710	intronic	.				0	1	0	3.395e-05	.
22	50625717	chr22:50625717	intronic	.				0	1	0	3.447e-05	.
22	50625856	chr22:50625856	intronic	.				0	2	0	6.68e-05	.
22	50625873	chr22:50625873	intronic	.				0	1	0	3.335e-05	.
22	50626041	chr22:50626041	exonic	synonymous SNV	exon6	c.C744T	p.S248S	7	105	0.005814	0.0035	.
22	50626083	chr22:50626083	intronic	.				0	1	0	3.333e-05	.
22	50626116	chr22:50626116	intronic	.				0	8	0	0.0002667	.
22	50626264	chr22:50626264	exonic	nonsynonymous SNV	exon5	c.G611A	p.R204H	0	5	0	0.0001667	21.6
22	50626297	chr22:50626297	intronic	.				0	1	0	3.333e-05	.
22	50626330	chr22:50626330	intronic	.				0	1	0	3.334e-05	.
22	50626363	chr22:50626363	intronic	.				0	1	0	3.337e-05	.
22	50626491	chr22:50626491	intronic	.				0	5	0	0.0001723	.
22	50626509	chr22:50626509	intronic	.				6	39	0.005017	0.001317	.
22	50626539	chr22:50626539	intronic	.				0	7	0	0.0002334	.
22	50626542	chr22:50626542	intronic	.				0	1	0	3.334e-05	.
22	50626551	chr22:50626551	intronic	.				0	1	0	3.334e-05	.
22	50626552	chr22:50626552	intronic	.				0	1	0	3.334e-05	.
22	50626558	chr22:50626558	intronic	.				0	2	0	6.667e-05	.
22	50626562	chr22:50626562	intronic	.				0	1	0	3.333e-05	.
22	50626563	chr22:50626563	intronic	.				0	1	0	3.333e-05	.
22	50626619	chr22:50626619	exonic	nonsynonymous SNV	exon4	c.A568T	p.T190S	0	5	0	0.0001667	21.9
22	50626706	chr22:50626706	exonic	nonsynonymous SNV	exon4	c.G481A	p.G161R	0	1	0	3.333e-05	19.92
22	50626707	chr22:50626707	exonic	synonymous SNV	exon4	c.C480T	p.R160R	0	1	0	3.333e-05	.
22	50626708	chr22:50626708	exonic	nonsynonymous SNV	exon4	c.G479A	p.R160H	0	1	0	3.333e-05	21.3
22	50626709	chr22:50626709	exonic	nonsynonymous SNV	exon4	c.C478T	p.R160C	0	1	0	3.333e-05	16.05
22	50626717	chr22:50626717	exonic	nonsynonymous SNV	exon4	c.G470A	p.R157H	0	1	0	3.333e-05	8.144
22	50626718	chr22:50626718	exonic	nonsynonymous SNV	exon4	c.C469T	p.R157C	0	2	0	6.667e-05	13.96
22	50626813	chr22:50626813	intronic	.				0	1	0	3.333e-05	.
22	50626836	chr22:50626836	exonic	nonsynonymous SNV	exon3	c.C424G	p.H142D	0	1	0	3.333e-05	18.25
22	50626844	chr22:50626844	exonic	nonsynonymous SNV	exon3	c.A416G	p.Y139C	1	1	0.0008306	3.333e-05	16.7
22	50626859	chr22:50626859	exonic	nonsynonymous SNV	exon3	c.C401T	p.P134L	0	3	0	0.0001	22.2
22	50626862	chr22:50626862	exonic	nonsynonymous SNV	exon3	c.G398A	p.R133H	0	2	0	6.667e-05	12.88
22	50626913	chr22:50626913	exonic	nonsynonymous SNV	exon3	c.G347A	p.R116H	0	2	0	6.667e-05	14.35
22	50626917	chr22:50626917	exonic	nonsynonymous SNV	exon3	c.G343T	p.A115S	0	2	0	6.667e-05	10.11
22	50626926	chr22:50626926	exonic	nonsynonymous SNV	exon3	c.G334A	p.G112R	0	1	0	3.333e-05	2.758
22	50626927	chr22:50626927	exonic	synonymous SNV	exon3	c.C333T	p.P111P	0	1	0	3.333e-05	.
22	50626936	chr22:50626936	exonic	synonymous SNV	exon3	c.C324T	p.P108P	0	2	0	6.667e-05	.
22	50626953	chr22:50626953	exonic	nonsynonymous SNV	exon3	c.G307A	p.V103M	0	1	0	3.333e-05	20.4
22	50627080	chr22:50627080	intronic	.				0	1	0	3.333e-05	.
22	50627082	chr22:50627082	intronic	.				0	3	0	0.0001	.
22	50627099	chr22:50627099	intronic	.				0	5	0	0.0001669	.
22	50627165	chr22:50627165	splicing	.				6	39	0.004983	0.0013	11.76
22	50627189	chr22:50627189	exonic	nonsynonymous SNV	exon2	c.G184A	p.G62S	0	1	0	3.333e-05	27.5
22	50627212	chr22:50627212	exonic	frameshift insertion	exon2	c.160dupC	p.H54Pfs*36	0	1	0	3.334e-05	.
22	50627213	chr22:50627213	exonic	nonsynonymous SNV	exon2	c.C160A	p.H54N	0	1	0	3.333e-05	6.234
22	50627351	chr22:50627351	exonic	nonsynonymous SNV	exon2	c.C22G	p.L8V	0	4	0	0.0001333	19.31
22	50627352	chr22:50627352	exonic	synonymous SNV	exon2	c.C21T	p.V7V	0	3	0	0.0001	.
22	50627354	chr22:50627354	exonic	nonsynonymous SNV	exon2	c.G19A	p.V7I	0	1	0	3.333e-05	35
22	50627375	chr22:50627375	exonic	nonsynonymous SNV	exon3	c.C256T	p.R86W	0	1	0	3.333e-05	27.8
22	50627380	chr22:50627380	exonic	nonsynonymous SNV	exon3	c.C251T	p.P84L	0	1	0	3.333e-05	22.7
22	50627388	chr22:50627388	exonic	synonymous SNV	exon3	c.C243T	p.G81G	0	5	0	0.0001667	.
22	50627407	chr22:50627407	splicing	.				0	1	0	3.333e-05	21.7
22	50627428	chr22:50627428	intronic	.				0	1	0	3.333e-05	.
22	50627472	chr22:50627472	intronic	.				0	1	0	3.334e-05	.
22	50627489	chr22:50627489	intronic	.				4	69	0.003328	0.0023	.
22	50627500	chr22:50627500	intronic	.				0	1	0	3.345e-05	.
22	50627510	chr22:50627510	intronic	.				0	1	0	3.335e-05	.
22	50627531	chr22:50627531	intronic	.				0	1	0	3.334e-05	.
22	50627548	chr22:50627548	intronic	.				0	1	0	3.333e-05	.
22	50627645	chr22:50627645	exonic	nonsynonymous SNV	exon2	c.C135A	p.S45R	0	2	0	6.667e-05	19.55
22	50627740	chr22:50627740	exonic	nonsynonymous SNV	exon2	c.G40A	p.A14T	0	1	0	3.333e-05	16.51
22	50627766	chr22:50627766	exonic	nonsynonymous SNV	exon2	c.C14T	p.A5V	0	5	0	0.0001667	17.53
22	50627782	chr22:50627782	UTR5	.		c.-3C>T		0	1	0	3.333e-05	.
22	50627786	chr22:50627786	UTR5	.		c.-7C>T		0	1	0	3.334e-05	.
22	50627794	chr22:50627794	UTR5	.				0	1	0	3.338e-05	.
22	50627804	chr22:50627804	UTR5	.		c.-25C>T		0	2	0	6.69e-05	.
22	50627806	chr22:50627806	UTR5	.		c.-27C>G		0	1	0	3.349e-05	.
22	50627808	chr22:50627808	UTR5	.		c.-29C>G		0	2	0	6.706e-05	.
Rare ARSA variants from AMP_PD cohort
CHR	Position (hg38)	SNP	Location	types of variants	exon	nt change	AA change	N (Cases)	N (Controls)	Affected MAF	Unaffected MAF	CADD_phred
22	50622829	chr22:50622829	UTR3			c.*2316C>T		2	2	0.0004272	0.0002869	.
22	50622886	chr22:50622886	UTR3			c.*2259G>A		18	30	0.004272	0.004303	.
22	50623196	chr22:50623196	UTR3			c.*1949C>T		1	3	0.0002136	0.0004303	.
22	50623376	chr22:50623376	UTR3			c.*1769A>G		4	2	0.0008543	0.0002869	.
22	50623669	chr22:50623669	UTR3			c.*1476G>A		0	1	0	0.0001434	.
22	50623740	chr22:50623740	UTR3			c.*1404_*1405insT		22	43	0.004699	0.006168	.
22	50623773	chr22:50623773	UTR3			c.*1372G>A		15	17	0.003208	0.002441	.
22	50624361	chr22:50624361	UTR3			c.*784C>T		0	1	0	0.0001434	.
22	50624368	chr22:50624368	UTR3			c.*777C>G		1	6	0.0002136	0.0008606	.
22	50624416	chr22:50624416	UTR3			c.*729C>T		3	4	0.0006408	0.0005737	.
22	50624803	chr22:50624803	UTR3			c.*342A>G		2	0	0.0004272	0	.
22	50624980	chr22:50624980	UTR3			c.*165G>A		0	1	0	0.0001434	.
22	50625042	chr22:50625042	UTR3			c.*103C>T		4	7	0.0008543	0.001004	.
22	50625130	chr22:50625130	UTR3			c.*15G>A		6	8	0.001282	0.001147	.
22	50625228	chr22:50625228	exonic	nonsynonymous SNV	exon8	c.G1189A	p.E397K	2	2	0.0004272	0.0002869	0.24
22	50625231	chr22:50625231	exonic	nonsynonymous SNV	exon8	c.G1186A	p.G396S	0	1	0	0.0001434	17.62
22	50625392	chr22:50625392	exonic	nonsynonymous SNV	exon8	c.C1025T	p.P342L	0	1	0	0.0001434	25.1
22	50625531	chr22:50625531	intronic	.				1	2	0.0002136	0.0002869	.
22	50625550	chr22:50625550	intronic	.				2	0	0.0004272	0	.
22	50625614	chr22:50625614	exonic	nonsynonymous SNV	exon7	c.G917A	p.R306Q	0	1	0	0.0001434	32
22	50625674	chr22:50625674	exonic	nonsynonymous SNV	exon7	c.G857A	p.R286Q	0	1	0	0.0001434	35
22	50625710	chr22:50625710	intronic	.				1	0	0.0002136	0	.
22	50626033	chr22:50626033	exonic	nonsynonymous SNV	exon6	c.A752T	p.D251V	0	1	0	0.0001434	22.5
22	50626041	chr22:50626041	exonic	synonymous SNV	exon6	c.C744T	p.S248S	12	27	0.00299	0.004159	.
22	50626106	chr22:50626106	intronic	.				1	2	0.0002136	0.0002869	.
22	50626116	chr22:50626116	intronic	.				4	2	0.0008543	0.0002869	.
22	50626264	chr22:50626264	exonic	nonsynonymous SNV	exon5	c.G611A	p.R204H	1	0	0.0002136	0	21.6
22	50626491	chr22:50626491	intronic	.				8	7	0.001709	0.001004	.
22	50626539	chr22:50626539	intronic	.				5	8	0.001068	0.001147	.
22	50626558	chr22:50626558	intronic	.				0	2	0	0.0002869	.
22	50626812	chr22:50626812	intronic	.				0	1	0	0.0001434	.
22	50626833	chr22:50626833	splicing		exon3	c.426+1G>A		0	1	0	0.0001434	17.68
22	50626859	chr22:50626859	exonic	nonsynonymous SNV	exon3	c.C401T	p.P134L	1	0	0.0002136	0	22.2
22	50626881	chr22:50626881	exonic	nonsynonymous SNV	exon3	c.G379A	p.D127N	0	1	0	0.0001434	10.11
22	50626882	chr22:50626882	exonic	synonymous SNV	exon3	c.C378T	p.A126A	1	6	0.0002136	0.0008606	.
22	50626894	chr22:50626894	exonic	synonymous SNV	exon3	c.T366C	p.H122H	37	72	0.00833	0.01033	.
22	50626913	chr22:50626913	exonic	nonsynonymous SNV	exon3	c.G347A	p.R116H	1	4	0.0002136	0.0005737	14.35
22	50626914	chr22:50626914	exonic	nonsynonymous SNV	exon3	c.C346T	p.R116C	1	0	0.0002136	0	15.33
22	50626917	chr22:50626917	exonic	nonsynonymous SNV	exon3	c.G343T	p.A115S	0	1	0	0.0001434	10.11
22	50626936	chr22:50626936	exonic	synonymous SNV	exon3	c.C324T	p.P108P	1	0	0.0002136	0	.
22	50626976	chr22:50626976	exonic	nonsynonymous SNV	exon3	c.T284G	p.I95S	2	1	0.0004272	0.0001434	22.6
22	50627007	chr22:50627007	exonic	nonsynonymous SNV	exon3	c.G253A	p.D85N	0	1	0	0.0001434	6.159
22	50627048	chr22:50627048	exonic	nonsynonymous SNV	exon3	c.C212T	p.P71L	0	1	0	0.0001434	21
22	50627059	chr22:50627059	intronic	.				16	19	0.003417	0.002726	.
22	50627071	chr22:50627071	intronic	.				1	1	0.0002136	0.0001434	.
22	50627165	chr22:50627165	splicing		exon2	c.207+1G>A		0	2	0	0.0002869	11.76
22	50627388	chr22:50627388	exonic	synonymous SNV	exon3	c.C243T	p.G81G	8	7	0.001709	0.001004	.
22	50627410	chr22:50627410	intronic	.				1	0	0.0002136	0	.
22	50627645	chr22:50627645	exonic	nonsynonymous SNV	exon2	c.C135A	p.S45R	0	1	0	0.0001434	19.55
22	50627766	chr22:50627766	exonic	nonsynonymous SNV	exon2	c.C14T	p.A5V	3	2	0.0006408	0.0002869	17.53
22	50627938	chr22:50627938	UTR5	.		.		8	13	0.002136	0.001865	.

### Sheet: S_table_6_Burden analysis
Supplementary table 4. Burden analysis of ARSA
Cohort	SetID	P.value	Pfdr	N of SNPs
Columbia	ARSA_RareAll	0.00460727	0.0645018	24
Columbia	ARSA_RareCADD	0.00878747	0.0820163	9
Columbia	ARSA_RareFunct	0.0366241	0.0932249	13
Columbia	ARSA_RareNS	0.0597456	0.139406	9
Columbia	ARSA_RareLOF	0.312999	0.461261	1
McGill	ARSA_RareAll	0.013064	0.0609652	23
McGill	ARSA_RareFunct	0.0233302	0.0725827	13
McGill	ARSA_RareNS	0.0316462	0.0886094	12
McGill	ARSA_RareCADD	0.0805154	0.161031	8
Pavlov and Human brain	ARSA_RareAll	0.0191384	0.0765536	49
Pavlov and Human brain	ARSA_RareFunct	0.0218837	0.076593	33
Pavlov and Human brain	ARSA_RareCADD	0.0816515	0.152416	23
Pavlov and Human brain	ARSA_RareNS	0.105679	0.184938	22
Pavlov and Human brain	ARSA_RareLOF	0.466942	0.653719	2
Sheba	ARSA_RareFunct	0.0649945	0.139988	12
Sheba	ARSA_RareAll	0.195302	0.303803	19
Sheba	ARSA_RareCADD	0.663776	0.808075	9
Sheba	ARSA_RareNS	0.744645	0.772225	11
UKBB	ARSA_RareLOF	0.00460604	0.128969	3
UKBB	ARSA_RareFunct	0.00918096	0.0642667	33
UKBB	ARSA_RareAll	0.00918096	0.0514134	70
UKBB	ARSA_RareCADD	0.539252	0.719002	12
UKBB	ARSA_RareNS	0.685609	0.767883	29
AMP-PD	ARSA_RareLOF	0.107011	0.176254	2
AMP-PD	ARSA_RareFunct	0.601857	0.766	19
AMP-PD	ARSA_RareNS	0.673248	0.785456	17
AMP-PD	ARSA_RareCADD	0.704801	0.759017	8
AMP-PD	ARSA_RareAll	0.819508	0.819508	51
Meta-analysis	ARSA_RareFunct	0.042122	0.21061
Meta-analysis	ARSA_RareLOF	0.0485147	0.121287
Meta-analysis	ARSA_RareNS	0.420453	0.700755
Meta-analysis	ARSA_RareCADD	0.430892	0.538615
Meta-analysis	ARSA_RareAll	0.82584	0.82584

### Sheet: S_table 7 previous studies
Supplementaty Table 7. Previous rare variants analysis of ARSA in PD
Study	Evidence on association	Methods	PD, N	Controls, N
Makarious et al., (1)	No	Burden analysis	1311	571
Lee et al., 2019 (2)	Yes	Family co-segregation	2	2
Fan et al., 2020 (3)	No	Burden analysis	1009	1117
Pan et al., 2021 (4)	Prevalence of loss of function variants in late onset PD 0.25% vs 0%, p = 0.08	Burden analysis	3879	2636
Makarious et al., 2022 (5)	Association with LoF or highly deleterious variants, p = 8.73E-05	Burden analysis	7,184 PD cases, 6,701 proxy-cases	51650
1	Makarious MB, Diez-Fairen M, Krohn L, et al. ARSA variants in α-synucleinopathies. Brain 2019;142(12):e70.
2	Lee JS, Kanai K, Suzuki M, et al. Arylsulfatase A, a genetic modifier of Parkinson’s disease, is an α-synuclein chaperone. Brain 2019;142(9):2845-2859.
3	Fan Y, Mao CY, Dong YL, et al. ARSA gene variants and Parkinson's disease. Brain 2020;143(6):e47.
4	Pan H-x, Wang Y-g, Zhao Y-w, et al. Evaluating the role of ARSA in Chinese patients with Parkinson's disease. Neurobiology of Aging 2021.
5	Makarious MB, Lake J, Pitz V, et al. Large-scale Rare Variant Burden Testing in Parkinson's Disease Identifies Novel Associations with Genes Involved in Neuro-inflammation. medRxiv 2022:2022.2011.2008.22280168.
